# Integrative, and Scalable mental health phenotyping using a knowledge-graph-derived dual-metric framework

**DOI:** 10.64898/2026.03.09.26347798

**Authors:** Arushi Sharma, Akshay Bharadwaj, Shivani Modi, Gaurav Ahuja, Ankur Jain, Kaushal Kumar

## Abstract

Prevailing diagnostic instruments for anxiety and depression, though clinically indispensable, remain anchored to symptom-focused queries that assess patients directly about their affective states, while often neglecting the multidimensional architecture of daily living. Here, we introduce two complementary metrics, the Cognitive Attention Score (CAS) and C:ERR (Cognition-to-Emotional-Response Ratio), derived from yogic psychology and operationalized within a structured knowledge graph (Ceekr-KG) comprising 151,288 triples linking 354 discrete CAS levels, 26 continuous C:ERR values, and 80 clinical symptoms. Rather than interrogating disease phenotypes directly, these metrics are computed by capturing circadian, nutritional, and lifestyle factors that jointly regulate cognitive and emotional homeostasis. Hyperparameter-tuned Ceekr-KG model demonstrated high structural fidelity (Hits@1 = 97%, mean reciprocal rank = 0.98), substantially outperforming relation-preserving randomized controls, indicating that predictive performance arises from semantic structure rather than graph topology alone. CAS and C:ERR showed a strong positive association (Spearman’s ρ = 0.787, p < 0.0001) but exhibited distinct distributional properties, with C:ERR displaying consistently stronger inverse correlations with symptom severity across domains (e.g., low energy: ρ = -0.85 versus -0.70 for CAS). Ordinal regression further showed that a combined CAS and C:ERR model outperformed either metric alone for most symptoms, indicating complementary and non-redundant contributions to clinical variance. Integration of Ceekr-KG into the independent Clinical Knowledge Graph improved predictive performance of widely used questionnaire-based assessment scales, demonstrating that yogic psychological frameworks encode clinically relevant semantic information. Finally, longitudinal analysis of 249 individuals meeting predefined inclusion criteria (baseline CAS < 64 and >=2 assessments) across three therapeutic programmes revealed a mean CAS increase of +11.45 points (p < 0.001) and substantial migration from lower to higher functional bands, establishing Ceekr-KG as a validated digital phenotype for scalable mental health assessment.
