## Supplementary Table 2 for "Integrative, and Scalable mental health phenotyping using a knowledge-graph-derived dual-metric framework"

### Sheet: Supplementary Table S2
Symptom	N	Mean_casCode	SD_casCode	Mean_cerr	SD_cerr	ANOVA_casCode_F	ANOVA_casCode_p	ANOVA_cerr_F	ANOVA_cerr_p	Correlation_casCode	Correlation_casCode_p	Correlation_cerr	Correlation_cerr_p	ANOVA_casCode_sig	ANOVA_cerr_sig	Correlation_casCode_sig	Correlation_cerr_sig
Increased.sweating	905	55.998	20.344	0.953	0.448	206.939	8.61e-147	352.816	3.93e-209	-0.724	5.49e-148	-0.858	5.91e-264	***	***	***	***
Fatigue..exhaustion...low.energy	1004	57.8	20.686	0.957	0.429	168.383	7.07e-130	525.583	1.36e-276	-0.699	4.27e-148	-0.85	1.31e-280	***	***	***	***
Cognitive.decline	958	57.42	20.256	0.954	0.419	170.706	1.25e-129	582.367	1.32e-286	-0.707	1.01e-145	-0.877	5.93e-306	***	***	***	***
liver.cirrhosis	981	56.096	19.812	0.922	0.405	265.411	5.82e-126	473.314	7.67e-190	-0.655	3.7e-121	-0.748	3.69e-176	***	***	***	***
chronic.kidney.desease	872	54.771	20.143	0.924	0.426	385.246	1.63e-120	435.861	8.08e-132	-0.652	8.42e-107	-0.607	4.41e-89	***	***	***	***
Palpitations	952	56.868	20.024	0.953	0.412	143.631	2.07e-113	253.134	1.18e-171	-0.645	4.64e-113	-0.825	3.19e-237	***	***	***	***
Repeated.negetive.thoughts	843	56.209	20.726	0.962	0.454	181.86	3.79e-112	324.995	9.45e-169	-0.691	1.25e-120	-0.815	2.2e-201	***	***	***	***
lack.of.routine	995	57.406	19.922	0.947	0.414	125.62	5.12e-103	242.19	6.81e-169	-0.599	4.83e-98	-0.733	2.03e-168	***	***	***	***
Trouble.or.difficulty.concentrating	974	57.746	20.071	0.959	0.429	123.429	4.2e-101	360.945	2.65e-218	-0.631	4.02e-109	-0.81	1.96e-227	***	***	***	***
Decreased.concentration	974	57.746	20.071	0.959	0.429	123.429	4.2e-101	360.945	2.65e-218	-0.631	4.02e-109	-0.81	1.96e-227	***	***	***	***
lack.of.consitancy	1002	58.149	20.037	0.956	0.408	121.269	2.87e-100	298.804	2.61e-195	-0.621	5.53e-108	-0.808	6.81e-232	***	***	***	***
Shortness.of.breath...effortful.breathing.without.excersize	934	56.927	20.531	0.958	0.443	119.348	1.62e-97	354.948	1.55e-212	-0.633	1.64e-105	-0.839	2.37e-248	***	***	***	***
Indigestion..badhazmi.or.improper.digestion.or.slow.digestion.	1021	56.812	19.834	0.924	0.388	164.206	8.56e-87	531.286	1.22e-207	-0.551	5.06e-82	-0.762	1.97e-194	***	***	***	***
Missing.deadlines	948	57.325	20.45	0.952	0.434	122.898	1.98e-84	369.313	2.83e-191	-0.583	3.02e-87	-0.771	2.95e-187	***	***	***	***
Reduced.immunity...falling.sick.often...afinity.to.infections	939	58.053	20.853	0.966	0.441	123.065	2.25e-84	402.437	1.85e-201	-0.6	6.79e-93	-0.816	1.85e-225	***	***	***	***
Body.stiffness	943	57.249	20.412	0.949	0.434	99.688	2.57e-84	383.556	8.91e-224	-0.606	1.91e-95	-0.811	2.03e-221	***	***	***	***
PCOD..PCOS	943	57.438	20.418	0.969	0.44	95.519	2.33e-81	322.351	9.59e-201	-0.602	5.79e-94	-0.814	1.48e-224	***	***	***	***
fatty.liver	1050	57.439	20.06	0.941	0.394	221.338	6.74e-81	310.314	1.49e-106	-0.546	1.52e-82	-0.703	1.36e-157	***	***	***	***
Weight.gain	927	56.833	20.344	0.938	0.428	115.851	4.62e-80	264.663	2.02e-151	-0.598	5.67e-91	-0.7	2.58e-137	***	***	***	***
Panic.attacks	943	57.116	19.955	0.957	0.413	90.834	5.54e-78	219.557	5.04e-155	-0.561	4.06e-79	-0.799	1.85e-210	***	***	***	***
Irregular.menstrual.cycles	957	57.905	20.375	0.966	0.438	89.064	6.87e-77	420.144	7.5e-238	-0.568	7.27e-83	-0.825	2.16e-239	***	***	***	***
skin.exima	903	57.346	20.645	0.966	0.447	110.916	7.65e-77	429.895	7.16e-207	-0.595	2.12e-87	-0.817	1.56e-217	***	***	***	***
Mood.swings...emotional.instability	957	57.975	19.584	0.958	0.407	87.749	6.38e-76	355.429	9.66e-215	-0.589	2.68e-90	-0.839	2.35e-254	***	***	***	***
Neck.and.sholder.pain	951	57.929	20.52	0.97	0.438	87.008	2.71e-75	326.086	7.2e-203	-0.581	9.01e-87	-0.817	9.53e-229	***	***	***	***
Back.pain	978	58.292	20.621	0.965	0.432	85.767	1e-74	382.472	1.16e-226	-0.568	1.86e-84	-0.825	1.99e-244	***	***	***	***
Hypervigilance	934	58.372	20.409	0.986	0.436	86.079	2.24e-74	291.254	2.55e-187	-0.565	7.25e-80	-0.814	1.25e-221	***	***	***	***
colitis	930	54.982	19.262	0.895	0.386	202.551	1.04e-73	521.407	1.88e-152	-0.52	1.29e-65	-0.66	1.98e-117	***	***	***	***
Memory.challenges	932	57.482	20.573	0.952	0.437	99.355	2.13e-70	316.79	9.83e-172	-0.55	7.69e-75	-0.749	2.29e-168	***	***	***	***
Fear.induced.Tremors...body.shaking	942	57.489	20.166	0.966	0.414	78.442	9.13e-69	155.267	4.05e-120	-0.51	1.64e-63	-0.713	8.43e-147	***	***	***	***
irregular..no.fixed.time..bowel.movement	991	57.155	20.112	0.933	0.409	95.301	1.43e-68	334.713	6.36e-182	-0.545	8.56e-78	-0.73	2.08e-165	***	***	***	***
Emotional.exhaustion..fatigue	980	57.638	20.526	0.952	0.428	76.745	6.89e-68	263.902	2.6e-178	-0.531	1.93e-72	-0.674	5.7e-131	***	***	***	***
overwhelm	935	57.967	20.222	0.981	0.434	75.153	3.55e-66	163.226	1.58e-124	-0.523	6.46e-67	-0.623	1.39e-101	***	***	***	***
Quick.breathing	963	57.357	20.332	0.955	0.434	70.403	9.01e-63	316.19	8.16e-200	-0.523	1.23e-68	-0.795	1.59e-210	***	***	***	***
Anger.induced.Tremors...body.shaking	947	57.037	19.853	0.957	0.414	69.057	1.46e-61	197.082	1.13e-143	-0.504	4.92e-62	-0.769	3.72e-186	***	***	***	***
Nervousness	908	55.799	19.481	0.94	0.417	69.3	2.27e-61	213.996	1.82e-150	-0.519	1.2e-63	-0.784	1.77e-189	***	***	***	***
excessive.painful.periods	983	57.322	20.264	0.949	0.427	65.214	8.22e-59	244.986	1.36e-169	-0.51	4.15e-66	-0.729	1.42e-163	***	***	***	***
Chronic.stress	930	57.073	19.979	0.937	0.399	65.749	8.62e-59	180.75	3.57e-134	-0.489	4.97e-57	-0.742	3.39e-163	***	***	***	***
accelerated.aging	913	57.839	20.523	0.975	0.445	79.379	8.88e-58	328.388	1.05e-174	-0.526	5.89e-66	-0.786	1.43e-192	***	***	***	***
internal.inflamation	867	56.206	20.189	0.945	0.45	100.238	1.13e-55	444.716	1.38e-174	-0.486	1.37e-52	-0.763	7.73e-166	***	***	***	***
Muscle.weakness	964	57.965	20.512	0.974	0.434	60.871	3.84e-55	179.574	7.36e-135	-0.5	3.93e-62	-0.662	2.14e-122	***	***	***	***
Avoide.taking.responsibality	939	56.761	19.725	0.962	0.428	69.208	2.42e-51	132.833	7.79e-90	-0.378	3.4e-33	-0.461	1.3e-50	***	***	***	***
artheritis	1041	57.368	19.991	0.935	0.387	87.358	2.12e-50	238.29	1.39e-117	-0.47	2.55e-58	-0.688	1.08e-146	***	***	***	***
clowdy.thinking...brain.fog..	954	58.094	20.288	0.973	0.428	53.534	5.19e-49	139.927	3.55e-111	-0.438	4.22e-46	-0.602	4.27e-95	***	***	***	***
Anxiousness	949	58.509	19.646	0.964	0.406	52.282	6.24e-48	224.943	5.26e-158	-0.479	1.28e-55	-0.75	2.52e-172	***	***	***	***
pressure.in.chest	948	59.309	20.637	0.983	0.435	60.539	1.53e-45	275.527	7.7e-157	-0.465	6.13e-52	-0.756	2.99e-176	***	***	***	***
Feeling.dipressed...Sadness	992	58.061	19.856	0.974	0.418	57.212	1.91e-43	113.329	1.55e-79	-0.376	1.34e-34	-0.479	5.55e-58	***	***	***	***
migraine	903	57.899	20.348	0.979	0.443	55.971	3.56e-42	299.664	1.17e-163	-0.455	2.78e-47	-0.77	5.22e-178	***	***	***	***
premeture.ejaculation...night.fall	908	56.785	20.037	0.944	0.433	55.451	7.69e-42	212.716	1.48e-128	-0.436	1.72e-43	-0.7	1.12e-134	***	***	***	***
hypothyroidism	1030	58.196	20.091	0.97	0.42	70.969	1.04e-41	136.573	1.9e-74	-0.376	5.89e-36	-0.417	1.4e-44	***	***	***	***
headache	902	58.101	20.27	0.986	0.441	52.674	6.93e-40	264.796	3.29e-150	-0.438	1.67e-43	-0.752	9.02e-165	***	***	***	***
Irritabality	943	57.821	20.215	0.97	0.434	42.871	7.57e-40	207.781	4.57e-149	-0.419	2.19e-41	-0.729	2.81e-157	***	***	***	***
Lack.of.or.Decreased.motivation	905	57.61	19.815	0.977	0.431	48.683	4.26e-37	76.048	1.43e-55	-0.203	7.04e-10	-0.345	9.25e-27	***	***	***	***
Insomnia	970	58.668	20.264	0.967	0.407	37.857	1.6e-35	147.391	3.1e-116	-0.383	3.46e-35	-0.702	1.01e-144	***	***	***	***
Anger	952	57.453	20.223	0.951	0.415	37.59	3.17e-35	216.537	5.84e-154	-0.413	1.33e-40	-0.745	1.53e-169	***	***	***	***
high.bloos.suger	929	56.727	19.907	0.93	0.42	57.467	4.55e-34	300.833	2.91e-136	-0.367	4.66e-31	-0.645	2.45e-110	***	***	***	***
slowing.of.heart...bradycardia	900	58.488	20.568	0.96	0.439	57.035	9.57e-34	331.517	9.16e-145	-0.386	2.05e-33	-0.686	6.15e-126	***	***	***	***
weight.loss	851	56.163	20.005	0.923	0.399	82.462	1.89e-33	48.615	1.03e-20	0.422	4.73e-38	0.302	2.23e-19	***	***	***	***
Restlessness	947	57.93	20.278	0.971	0.433	35.238	4.18e-33	182.595	7.21e-136	-0.394	1.55e-36	-0.702	2.32e-141	***	***	***	***
sexual.performance.anxiety	983	57.401	20.048	0.946	0.423	34.508	1.52e-32	193.755	1.99e-143	-0.369	5.21e-33	-0.655	1.54e-121	***	***	***	***
loose.stool	814	56.533	20.141	0.932	0.445	77.07	2.27e-31	368.76	1.25e-114	-0.375	1.32e-28	-0.654	2.4e-100	***	***	***	***
Excessive.sleep	962	58.032	20.046	0.973	0.426	40.275	3.26e-31	65.001	1.17e-48	-0.399	4.24e-38	-0.397	9.76e-38	***	***	***	***
Appetite.Change	975	57.765	20.344	0.946	0.422	31.833	4.34e-30	186.81	2.66e-139	-0.389	1.56e-36	-0.696	4.6e-142	***	***	***	***
Feeling.disconnected.with.work	973	58.176	20.148	0.979	0.426	37.569	3.06e-29	127.904	1.09e-87	-0.323	4.21e-25	-0.485	2.01e-58	***	***	***	***
urinary.tract.infection	896	54.435	18.938	0.887	0.375	69.786	6.91e-29	160.319	3.23e-60	-0.236	9.11e-13	-0.376	2.02e-31	***	***	***	***
Ulcer	909	58.353	20.319	0.978	0.439	30.555	9.12e-29	173.448	2.53e-129	-0.371	5.1e-31	-0.686	2.89e-127	***	***	***	***
Huper.acidity..reflux	909	58.353	20.319	0.978	0.439	30.555	9.12e-29	173.448	2.53e-129	-0.371	5.1e-31	-0.686	2.89e-127	***	***	***	***
Low.mood	886	58.284	20.305	0.966	0.437	45.002	4.59e-27	264.772	1.68e-122	-0.319	2.04e-22	-0.656	5.82e-110	***	***	***	***
constipation	907	58.494	20.336	0.97	0.433	31.741	9.1e-25	20.872	1.8e-16	-0.357	1.21e-28	-0.25	2.29e-14	***	***	***	***
Hyperarousal	903	57.211	19.918	0.949	0.423	29.132	8.49e-23	90.643	9.56e-65	-0.311	1.19e-21	-0.507	4.67e-60	***	***	***	***
disturbed.sleep..broken.sleep	932	57.35	20.187	0.951	0.414	22.707	1.55e-21	97.913	7.05e-83	-0.292	9.51e-20	-0.615	6.18e-98	***	***	***	***
Low..blood.pressure	991	58.39	20.165	0.976	0.424	32.741	3.54e-20	70.313	3.25e-41	-0.293	4.24e-21	-0.357	4.5e-31	***	***	***	***
Increased.addiction...compulsive.behavior	925	57.446	20.254	0.973	0.439	21.08	5.43e-20	127.917	7.54e-103	-0.274	2.03e-17	-0.624	7.8e-101	***	***	***	***
High.blood.pressure	927	58.133	20.295	0.978	0.433	16.823	6.21e-16	85.256	1.13e-73	-0.266	1.92e-16	-0.569	9.02e-81	***	***	***	***
Social.withdrawal	952	58.367	19.865	0.981	0.425	24.63	2.37e-15	35.967	5.12e-22	-0.157	1.11e-06	-0.284	3.82e-19	***	***	***	***
mouth.dryness	961	59.437	20.331	0.991	0.426	18.142	2.25e-14	99.602	6.82e-71	-0.248	5.99e-15	-0.555	1.15e-78	***	***	***	***
hyperthyroidism	988	59.125	20.036	0.986	0.421	16.437	4.82e-13	152.186	2.49e-101	-0.212	1.57e-11	-0.605	1.34e-99	***	***	***	***
worsening.of.asthma	912	58.738	20.12	0.989	0.434	23.66	9.62e-11	50.291	1.93e-21	0.005	0.886615	-0.177	7.28e-08	***	***		***
hair.loss	1053	57.689	20.091	0.946	0.399	18.466	1.31e-08	151.825	1.21e-58	-0.191	3.75e-10	-0.511	3.33e-71	***	***	***	***
Irritable.bowel.syndrome	903	57.27	20.138	0.94	0.421	10.602	2.13e-08	89.073	8.89e-64	-0.176	1.03e-07	-0.507	5.02e-60	***	***	***	***
Low.libido	1047	57.721	20.253	0.959	0.417	13.978	1.02e-06	1.4	0.247096	0.031	0.322209	0.035	0.259715	***
