## Supplementary Table 4 for "Integrative, and Scalable mental health phenotyping using a knowledge-graph-derived dual-metric framework"

### Sheet: Supplementary Table S4
Model	HITS@1	HITS@3	HITS@10	MRR	MR	Type	KG Type
simple	0.827348	0.973776	1	0.900546	1.28013	Test	CEEKR KG
complex	0.796131	0.962798	1	0.880304	1.3545	Test	CEEKR KG
rescal	0.79213	0.929299	1	0.867049	1.48757	Test	CEEKR KG
Dismult	0.708267	0.96131	1	0.833377	1.45999	Test	CEEKR KG
rotate	0.371495	0.757143	1	0.588801	2.52814	Test	CEEKR KG
simple	0.805328	0.952836	1	0.882189	1.38012	Valid	CEEKR KG
Dismult	0.632635	0.923552	1	0.78141	1.66912	Valid	CEEKR KG
rotate	0.357549	0.743654	1	0.577641	2.58303	Valid	CEEKR KG
complex	0.296007	0.595155	1	0.499152	3.36396	Valid	CEEKR KG
rescal	0.29961	0.587322	1	0.498471	3.37176	Valid	CEEKR KG
simple	0.856487	0.929632	1	0.901588	1.44794	Test	CKG KG
rescal	0.845029	0.918947	1	0.892269	1.51624	Test	CKG KG
complex	0.829882	0.89665	1	0.877168	1.64305	Test	CKG KG
dismult	0.828226	0.895518	1	0.875918	1.65582	Test	CKG KG
rotate	0.775883	0.902904	1	0.851087	1.63927	Test	CKG KG
rescal	0.828053	0.906916	1	0.879317	1.5919	Valid	CKG KG
dismult	0.825105	0.891092	1	0.872917	1.67747	Valid	CKG KG
complex	0.824119	0.891118	1	0.872339	1.67528	Valid	CKG KG
simple	0.808087	0.891072	1	0.863327	1.68754	Valid	CKG KG
rotate	0.76885	0.899216	1	0.846205	1.66336	Valid	CKG KG
simple	0.851133	0.925329	1	0.897453	1.47021	Test	CEEKR_CKG
simple	0.817121	0.895381	1	0.869684	1.64972	Valid	CEEKR_CKG
