## Supplementary Table 3 for "Integrative, and Scalable mental health phenotyping using a knowledge-graph-derived dual-metric framework"

### Sheet: Supplementary Table S3
	vars	n	mean	sd	median	trimmed	mad	min	max	range	skew	kurtosis	se
CAS	1	1073	57.901	20.223	56.578	57.811	22.963	22.055	107.894	85.838	0.105	-0.929	0.617
C:ERR	2	1073	0.961	0.418	0.9	0.913	0.297	0.2	2.7	2.5	1.271	2.262	0.013
