## Supplementary Table 6 for "Integrative, and Scalable mental health phenotyping using a knowledge-graph-derived dual-metric framework"

### Sheet: Supplementary Table S6
USER	CAS	Report	Plan Start
User1087	66.5	Oct-2023	Oct-2023
User1087	51.1	Dec-2023	Oct-2023
User1087	52.5	Jan-2024	Oct-2023
User1087	66.5	Jan-2024	Jan-2024
User1087	66.5	Mar-2024	Jan-2024
User1088	52.1	Apr-2024	Apr-2024
User1088	59.1	Jun-2024	Apr-2024
User10108	55.5	Apr-2025	Apr-2025
User10160	59.1	Apr-2024	Apr-2024
User10160	63.5	May-2024	Apr-2024
User10160	63.5	Jul-2024	Jul-2024
User10160	57.1	Aug-2024	Jul-2024
User10160	66.5	Sep-2024	Jul-2024
User10160	63.5	Nov-2024	Jul-2024
User10160	59.1	Dec-2024	Jul-2024
User10160	83.1	Feb-2025	Jul-2024
User10160	63.5	Mar-2025	Jul-2024
User10188	64.5	Oct-2023	Oct-2023
User10188	66.5	Jan-2024	Oct-2023
User10191	30	Aug-2023	Aug-2023
User10191	52.5	Oct-2023	Oct-2023
User10198	60.5	Aug-2023	Aug-2023
User10200	44.1	Aug-2023	Aug-2023
User10434	68.5	Aug-2023	Aug-2023
User10434	98.5	Oct-2023	Oct-2023
User10518	57.1	Oct-2024	Oct-2024
User10873	26.1	Apr-2024	Apr-2024
User10873	51.1	Jun-2024	Apr-2024
User10874	54.5	Aug-2023	Aug-2023
User101397	63.5	Apr-2025	Apr-2025
User101507	66.5	Apr-2024	Apr-2024
User101507	61.5	Jul-2024	Apr-2024
User101916	68.5	Mar-2025	Apr-2025
User101916	68.5	Apr-2025	Apr-2025
User102764	59.1	Apr-2025	Apr-2025
User103343	94.5	Mar-2024	Apr-2024
User103343	94.5	May-2024	Apr-2024
User103707	66.5	May-2024	May-2024
User103707	65.5	Jul-2024	May-2024
User104178	87.5	Aug-2023	Aug-2023
User108769	59.1	Sep-2024	Sep-2024
User108769	59.1	Oct-2024	Sep-2024
User109187	59.1	Oct-2024	Oct-2024
User1013084	68.5	Jul-2023	Aug-2023
User1013187	57.1	Sep-2024	Sep-2024
User1013187	48.1	Nov-2024	Sep-2024
User1013187	59.1	Jan-2025	Feb-2025
User1013187	66.5	Mar-2025	Apr-2025
User1013187	66.5	Apr-2025	Apr-2025
User1014181	59.1	Oct-2023	Oct-2023
User1014181	66.5	Dec-2023	Oct-2023
User1015753	59.1	Jul-2024	Jul-2024
User1021478	68.5	Apr-2024	May-2024
User1021623	68.5	Aug-2023	Aug-2023
User1022503	63.5	Apr-2024	May-2024
User1022614	48.5	May-2024	Jul-2024
User1022614	55.5	Jan-2025	Jan-2025
User1022614	66.5	Mar-2025	Jan-2025
User1023067	66.5	Apr-2024	Apr-2024
User1024542	59.1	Oct-2022	Oct-2022
User1024542	61.1	Dec-2023	Oct-2022
User1025385	61.5	Aug-2023	Aug-2023
User1026194	57.1	Oct-2023	Oct-2023
User1026194	57.1	Dec-2023	Oct-2023
User1026319	60	Oct-2023	Oct-2023
User1026319	63.5	Dec-2023	Oct-2023
User1026360	68.5	Apr-2024	Apr-2024
User1026360	68.5	Jun-2024	Apr-2024
User1028208	96.5	Oct-2023	Oct-2023
User1028208	68.5	Dec-2023	Oct-2023
User1028208	61.5	Apr-2024	Apr-2024
User1028208	68.5	Jun-2024	Apr-2024
User1030206	28.5	Aug-2023	Aug-2023
User1030206	50.5	Nov-2023	Nov-2023
User1032051	26.1	Jul-2024	Jul-2024
User1032051	66.5	Aug-2024	Aug-2024
User1032051	61.5	Oct-2024	Aug-2024
User1032051	26.1	Nov-2024	Aug-2024
User1032051	48.1	Jan-2025	Aug-2024
User1033001	59.1	Jan-2024	Jan-2024
User1033001	59.1	May-2024	Jan-2024
User1039499	39.1	Apr-2024	Apr-2024
User1040713	52.5	Aug-2023	Aug-2023
User1040713	50.5	Apr-2024	Apr-2024
User1041482	59.1	Aug-2023	Aug-2023
User1041482	37.1	Oct-2023	Oct-2023
User1042895	32.1	Jan-2024	Jan-2024
User1043251	66.5	Apr-2024	Apr-2024
User1044035	96.5	Aug-2023	Aug-2023
User1044874	66.5	Jul-2024	Jul-2024
User1044874	66.5	Sep-2024	Jul-2024
User1044902	65.5	Aug-2023	Aug-2023
User1044902	68.5	Oct-2023	Oct-2023
User1044903	64.5	Aug-2023	Aug-2023
User1044903	64.5	Oct-2023	Oct-2023
User1044907	61.5	Aug-2023	Aug-2023
User1044928	61.5	Aug-2023	Aug-2023
User1045109	59.1	Nov-2023	Nov-2023
User1045109	48.1	Jan-2024	Nov-2023
User1045196	59.5	Jul-2024	Jul-2024
User1045287	62.1	Aug-2023	Aug-2023
User1045345	57.1	Aug-2023	Aug-2023
User1045485	61.5	Apr-2024	Apr-2024
User1045485	68.5	Jun-2024	Apr-2024
User1045496	52.5	Aug-2023	Aug-2023
User1045745	64.5	Aug-2023	Aug-2023
User1045745	96.5	Oct-2023	Oct-2023
User1045745	64.5	Oct-2023	Oct-2023
User1046120	53.5	Aug-2023	Aug-2023
User1046384	48.1	Jan-2024	Jan-2024
User1046390	59.1	Oct-2023	Oct-2023
User1046390	24.1	Nov-2023	Oct-2023
User1046493	66.5	Jul-2023	Aug-2023
User1046493	66.5	Oct-2023	Oct-2023
User1046524	51.1	Aug-2023	Aug-2023
User1046524	66.5	Oct-2023	Oct-2023
User1046534	57	Aug-2023	Aug-2023
User1046534	94.5	Oct-2023	Oct-2023
User1046537	26.1	Aug-2023	Aug-2023
User1046538	64.5	Aug-2023	Aug-2023
User1046541	61.5	Aug-2023	Aug-2023
User1046541	55.5	Apr-2024	Apr-2024
User1046545	63.5	May-2024	May-2024
User1046549	63.5	Oct-2023	Oct-2023
User1046549	57.5	Dec-2023	Oct-2023
User1046556	55.5	Aug-2023	Aug-2023
User1046558	59.5	Aug-2023	Aug-2023
User1046566	64.5	Aug-2023	Aug-2023
User1046566	64.5	Oct-2023	Oct-2023
User1046572	26	Aug-2023	Aug-2023
User1046572	34.5	Oct-2023	Oct-2023
User1046573	64.5	Aug-2023	Aug-2023
User1046573	64.5	Oct-2023	Oct-2023
User1046574	64.5	Aug-2023	Aug-2023
User1046574	61.5	Oct-2023	Oct-2023
User1046575	96.5	Aug-2023	Aug-2023
User1046575	59.1	Feb-2024	Feb-2024
User1046575	59.1	Apr-2025	Apr-2025
User1046576	58.5	Aug-2023	Aug-2023
User1046581	64.5	Aug-2023	Aug-2023
User1046581	68.5	Oct-2023	Oct-2023
User1046582	32.1	Aug-2023	Aug-2023
User1046584	57.1	Aug-2023	Aug-2023
User1046584	66.5	Oct-2023	Oct-2023
User1046590	66.5	Aug-2023	Aug-2023
User1046591	60	Aug-2023	Aug-2023
User1046591	58	Apr-2024	Apr-2024
User1046597	66.5	Aug-2023	Aug-2023
User1046597	66.5	Oct-2023	Oct-2023
User1046945	63.5	Jan-2024	Jan-2024
User1046945	68.5	Mar-2024	Jan-2024
User1046960	59.5	Nov-2023	Nov-2023
User1046993	66.5	Jul-2024	Jul-2024
User1046993	64.5	Jul-2024	Jul-2024
User1046998	63.5	Oct-2023	Oct-2023
User1046998	68.5	Jan-2024	Oct-2023
User1047117	26.1	Sep-2023	Oct-2023
User1047129	61.5	Oct-2023	Oct-2023
User1047172	48.1	Oct-2023	Oct-2023
User1047174	62.1	Oct-2023	Oct-2023
User1047175	66.5	Oct-2023	Oct-2023
User1047175	28.1	Dec-2023	Oct-2023
User1047176	59.1	Oct-2023	Oct-2023
User1047177	61.1	Oct-2023	Oct-2023
User1047178	61.5	Oct-2023	Oct-2023
User1047178	66.5	Dec-2023	Oct-2023
User1047178	54.5	Apr-2025	Apr-2025
User1047179	61.1	Oct-2023	Oct-2023
User1047181	64.5	Oct-2023	Oct-2023
User1047181	64.5	Jan-2024	Oct-2023
User1047184	30.5	Oct-2023	Oct-2023
User1047185	66.5	Oct-2023	Oct-2023
User1047185	66.5	Jan-2024	Oct-2023
User1047186	37.1	Oct-2023	Oct-2023
User1047187	68.5	Oct-2023	Oct-2023
User1047188	61.5	Oct-2023	Oct-2023
User1047189	58	Oct-2023	Oct-2023
User1047190	24.1	Oct-2023	Oct-2023
User1047193	26.1	Oct-2023	Oct-2023
User1047193	48.1	Jan-2024	Oct-2023
User1047202	48.1	Oct-2023	Oct-2023
User1047203	59.1	Oct-2023	Oct-2023
User1047206	26.1	Oct-2023	Oct-2023
User1047208	57	Oct-2023	Oct-2023
User1047209	30.1	Oct-2023	Oct-2023
User1047209	56.5	Dec-2023	Oct-2023
User1047209	52.1	Mar-2024	Jun-2024
User1047209	52.1	Jun-2024	Jun-2024
User1047211	64.5	Oct-2023	Oct-2023
User1047214	24	Oct-2023	Oct-2023
User1047215	30.5	Oct-2023	Oct-2023
User1047217	52.5	Oct-2023	Oct-2023
User1047218	61.5	Jul-2024	Jul-2024
User1047223	48.1	Jan-2024	Jan-2024
User1047233	48.5	Oct-2023	Oct-2023
User1047235	37.1	Oct-2023	Oct-2023
User1047241	61.5	Oct-2023	Oct-2023
User1047269	50.5	Jul-2024	Jul-2024
User1047275	66.5	Jan-2024	Jan-2024
User1047275	66.5	Mar-2024	Jan-2024
User1047298	96.5	Nov-2023	Nov-2023
User1047392	66.5	Mar-2024	Mar-2024
User1047393	57.5	Jan-2024	Jan-2024
User1047402	57	Nov-2023	Nov-2023
User1047542	68.5	Jul-2024	Jul-2024
User1047621	62.1	Apr-2025	Apr-2025
User1047630	55	Dec-2023	Jan-2024
User1047630	59.1	Feb-2024	Jan-2024
User1047685	64.5	Jan-2024	Jan-2024
User1047685	90.5	Apr-2024	Jan-2024
User1047697	57	Jan-2024	Jan-2024
User1047697	64.5	Mar-2024	Jan-2024
User1047854	57.1	Jan-2024	Jan-2024
User1047854	64.5	Mar-2024	Jan-2024
User1047858	59.1	Jan-2024	Jan-2024
User1047858	59.1	Apr-2024	Jan-2024
User1047864	35.1	Jan-2024	Jan-2024
User1047870	93.5	Jan-2024	Jan-2024
User1047899	61.5	Apr-2024	Apr-2024
User1047899	63.5	Jun-2024	Apr-2024
User1047899	37.1	Jul-2024	Jul-2024
User1047899	66.5	Sep-2024	Jul-2024
User1047899	63.5	Apr-2025	Apr-2025
User1048033	32.1	Jul-2024	Jul-2024
User1048137	59.1	Jul-2024	Jul-2024
User1048137	92.5	Sep-2024	Sep-2024
User1048251	55.5	Apr-2024	Apr-2024
User1048251	65.5	May-2024	Apr-2024
User1048267	90.5	Apr-2024	Apr-2024
User1048267	66.5	May-2024	Apr-2024
User1048325	57.1	Apr-2024	Apr-2024
User1048325	46.1	Jul-2024	Apr-2024
User1048333	63.5	Apr-2024	Apr-2024
User1048333	55	Sep-2024	Sep-2024
User1048343	55.1	Apr-2024	Apr-2024
User1048343	56.5	May-2024	Apr-2024
User1048373	68.5	Apr-2024	Apr-2024
User1048373	63.5	Jul-2024	Apr-2024
User1048374	65.5	Apr-2024	Apr-2024
User1048376	52.5	Apr-2024	Apr-2024
User1048377	36.5	Apr-2024	Apr-2024
User1048377	62.1	Jun-2024	Apr-2024
User1048377	26.1	Oct-2024	Oct-2024
User1048377	57.1	Dec-2024	Oct-2024
User1048377	55.1	Feb-2025	Oct-2024
User1048377	24.1	Apr-2025	Apr-2025
User1048378	55.5	Apr-2024	Apr-2024
User1048380	55.5	Apr-2024	Apr-2024
User1048380	56.5	Jun-2024	Apr-2024
User1048411	57.1	Apr-2024	Apr-2024
User1048413	59.1	Apr-2024	Apr-2024
User1048413	61.1	Jun-2024	Apr-2024
User1048416	48.5	Apr-2024	Apr-2024
User1048417	66.5	Apr-2024	Apr-2024
User1048465	68.5	Jul-2024	Jul-2024
User1048465	68.5	Aug-2024	Aug-2024
User1048465	68.5	Sep-2024	Aug-2024
User1048465	68.5	Nov-2024	Aug-2024
User1048465	68.5	Dec-2024	Aug-2024
User1048465	98.5	Jan-2025	Aug-2024
User1048465	98.5	Mar-2025	Aug-2024
User1048582	66.5	Jul-2024	Jul-2024
User1048582	62.1	Oct-2024	Oct-2024
User1048603	55.1	Jul-2024	Jul-2024
User1048621	60.1	Jul-2024	Jul-2024
User1048666	24.1	Oct-2024	Oct-2024
User1048758	64.5	Jun-2024	Jul-2024
User1048799	55.5	Jul-2024	Jul-2024
User1048824	63.5	Jun-2024	Jul-2024
User1048824	68.5	Oct-2024	Oct-2024
User1048851	26.1	Sep-2024	Oct-2024
User1048851	66.5	Nov-2024	Oct-2024
User1048978	65.5	Dec-2024	Dec-2024
User1048986	53.5	Jun-2024	Jul-2024
User1049042	51.1	Jun-2024	Jul-2024
User1049042	94.5	Aug-2024	Aug-2024
User1049151	22	Jul-2024	Jul-2024
User1049151	28	Jul-2024	Jul-2024
User1049184	61.5	Aug-2024	Aug-2024
User1049224	66.5	Jul-2024	Jul-2024
User1049271	59.1	Jul-2024	Jul-2024
User1049286	24.1	Jul-2024	Jul-2024
User1049287	24.1	Jul-2024	Jul-2024
User1050043	24	Oct-2024	Oct-2024
User1050172	49	Apr-2025	Apr-2025
User1050449	24	Sep-2024	Sep-2024
User1050449	56.5	Oct-2024	Sep-2024
User1050449	61.5	Dec-2024	Dec-2024
User1050449	89.5	Jan-2025	Dec-2024
User1050449	55.1	Mar-2025	Dec-2024
User1050449	30	Apr-2025	Dec-2024
User1050574	28.1	Apr-2025	Apr-2025
User1050772	68.5	Sep-2024	Oct-2024
User1050772	66.5	Oct-2024	Oct-2024
User1050772	66.5	Dec-2024	Oct-2024
User1050783	48.1	Sep-2024	Oct-2024
User1050793	46.1	Sep-2024	Sep-2024
User1050793	56.5	Nov-2024	Sep-2024
User1051232	53.5	Apr-2025	May-2025
User1053926	52.1	Apr-2025	Apr-2025
User1053927	48.1	Apr-2025	Apr-2025
User1053938	59.1	Apr-2025	Apr-2025
User1053939	61.5	Apr-2025	Apr-2025
User1053942	52.5	Apr-2025	Apr-2025
