## Supplementary Table 7 for "Integrative, and Scalable mental health phenotyping using a knowledge-graph-derived dual-metric framework"

### Sheet: Supplementary Table S7
USER	CAS	ReportDate	PlanStartDate
User1061	68.5	Aug-2022	Nov-2022
User1061	92.5	Dec-2022	Dec-2022
User1061	59.5	Oct-2023	Oct-2023
User1061	63.5	Jan-2024	Mar-2024
User1061	66.5	Jul-2024	Jul-2024
User10129	56.5	Apr-2023	Apr-2023
User10129	56.5	Jun-2023	Apr-2023
User10129	66.5	Aug-2023	Apr-2023
User10129	66.5	Oct-2023	Apr-2023
User10129	66.5	Jan-2024	Apr-2023
User10129	64.5	Mar-2024	Apr-2023
User10129	66.5	Apr-2024	Apr-2024
User10129	57.1	Jun-2024	Jun-2024
User10129	64.5	Jul-2024	Jul-2024
User10129	56.5	Aug-2024	Jul-2024
User10129	59.5	Sep-2024	Jul-2024
User10129	64.5	Oct-2024	Jul-2024
User10129	58	Nov-2024	Jul-2024
User10129	66.5	Dec-2024	Jul-2024
User10129	64.5	Jan-2025	Jul-2024
User10129	58	Apr-2025	Jul-2024
User10131	37.1	May-2023	May-2023
User10131	59.1	Aug-2023	May-2023
User10131	62.1	Jan-2024	May-2023
User10131	56.5	Jan-2025	Jan-2025
User103801	66.5	Aug-2023	Aug-2023
User103801	66.5	Feb-2024	Mar-2024
User103801	96.5	Apr-2024	May-2024
User1012234	66.5	Apr-2022	Feb-2022
User1012234	66.5	Jul-2022	Feb-2022
User1012234	66.5	Sep-2022	Feb-2022
User1012234	66.5	Sep-2022	Feb-2022
User1012234	87.5	Dec-2022	Feb-2022
User1012234	61.5	Feb-2023	Feb-2023
User1012234	66.5	Feb-2023	Feb-2023
User1012234	66.5	Apr-2023	Feb-2023
User1012234	66.5	Jun-2023	Feb-2023
User1012234	66.5	Aug-2023	Feb-2023
User1012234	96.5	Aug-2023	Feb-2023
User1012234	66.5	Oct-2023	Oct-2023
User1012234	61.5	Dec-2023	Oct-2023
User1012234	66.5	Jan-2024	Oct-2023
User1012234	66.5	Mar-2024	Oct-2023
User1012234	66.5	Apr-2024	Oct-2023
User1012234	66.5	Jun-2024	Oct-2023
User1012234	66.5	Jul-2024	Jul-2024
User1012234	63.5	Aug-2024	Aug-2024
User1012234	61.5	Nov-2024	Nov-2024
User1012234	64.5	Jan-2025	Jan-2025
User1012234	66.5	Feb-2025	Feb-2025
User1012234	64.5	Apr-2025	Apr-2025
User1013160	46.1	Mar-2024	Mar-2024
User1013160	61.5	May-2024	May-2024
User1013160	61.5	Jun-2024	May-2024
User1015767	65.5	May-2022	May-2022
User1015767	64.5	Jul-2022	May-2022
User1015767	68.5	Sep-2022	May-2022
User1015767	68.5	Nov-2022	May-2022
User1015767	64.5	Jan-2023	May-2022
User1015767	68.5	Mar-2023	May-2022
User1015767	98.5	Jul-2023	Jul-2023
User1015767	68.5	Sep-2023	Jul-2023
User1015767	98.5	Nov-2023	Jul-2023
User1015767	98.5	Jan-2024	Jul-2023
User1015767	98.5	Mar-2024	Jul-2023
User1015767	68.5	Jun-2024	Jul-2023
User1016215	92.5	May-2022	May-2022
User1016215	92.5	Jul-2022	Jul-2022
User1016215	92.5	Sep-2022	Sep-2022
User1016215	92.5	Jun-2023	Sep-2022
User1016215	66.5	Sep-2023	Sep-2022
User1020927	64.5	Apr-2022	Apr-2022
User1020927	68.5	Oct-2022	Apr-2022
User1020927	68.5	Dec-2022	Apr-2022
User1020927	64.5	Jan-2024	Jan-2024
User1020927	68.5	Jun-2024	Jun-2024
User1021229	68.5	Sep-2022	Sep-2022
User1021229	64.5	Nov-2022	Nov-2022
User1021229	98.5	Feb-2023	Feb-2023
User1021229	59	Oct-2023	Oct-2023
User1021229	64.1	Apr-2024	Mar-2024
User1021229	68.5	May-2024	Mar-2024
User1021229	68.5	Jul-2024	Mar-2024
User1021229	68.5	Sep-2024	Mar-2024
User1021229	98.5	Oct-2024	Mar-2024
User1021348	46.1	May-2023	May-2023
User1021348	48.1	Dec-2023	May-2023
User1021348	30.5	Jan-2024	May-2023
User1021348	24	Mar-2024	May-2023
User1021348	53.5	May-2024	May-2023
User1021374	64.5	May-2022	May-2022
User1021374	57.1	Jul-2022	May-2022
User1021374	64.5	Nov-2022	May-2022
User1021374	64.5	Jan-2023	May-2022
User1021374	94.5	Apr-2023	May-2022
User1021374	66.5	Dec-2023	Dec-2023
User1021469	66.5	Dec-2022	Dec-2022
User1021601	64.1	Nov-2024	Nov-2024
User1021773	98.5	Jun-2022	Jun-2022
User1021773	98.5	Dec-2022	Dec-2022
User1022089	68.5	May-2022	May-2022
User1022089	68.5	Aug-2022	May-2022
User1022089	98.5	Oct-2022	May-2022
User1022089	98.5	Feb-2023	May-2022
User1022089	68.5	Jun-2023	Aug-2023
User1022089	68.5	Aug-2023	Aug-2023
User1022089	68.5	Oct-2023	Aug-2023
User1022089	68.5	Jan-2024	Aug-2023
User1022089	66.5	Mar-2024	Aug-2023
User1022089	68.5	Apr-2024	Aug-2023
User1022089	68.5	May-2024	Jun-2024
User1022089	68.5	Jul-2024	Jun-2024
User1022089	66.5	Aug-2024	Jun-2024
User1022089	66.5	Oct-2024	Jun-2024
User1022089	68.5	Nov-2024	Jun-2024
User1022089	92.5	Jan-2025	Jun-2024
User1022089	66.5	Feb-2025	Jun-2024
User1022089	92.5	Apr-2025	Jun-2024
User1022594	64.5	Feb-2024	Feb-2024
User1022594	68.5	Apr-2024	Apr-2024
User1022636	44.1	Mar-2023	Mar-2023
User1022636	66.5	May-2023	Mar-2023
User1022636	96.5	Jul-2023	Mar-2023
User1022636	96.5	Sep-2023	Mar-2023
User1022675	68.5	May-2022	Jul-2021
User1022675	68.5	Jul-2022	Jul-2022
User1022675	64.5	Sep-2022	Jul-2022
User1022675	68.5	Dec-2022	Jul-2022
User1022675	68.5	Feb-2023	Jul-2022
User1022675	68.5	Apr-2023	Jul-2022
User1022675	68.5	Jun-2023	Jul-2022
User1022675	68.5	Aug-2023	Aug-2023
User1022675	66.5	Oct-2023	Aug-2023
User1022675	68.5	Dec-2023	Aug-2023
User1022675	68.5	Jan-2024	Aug-2023
User1022675	68.5	Mar-2024	Aug-2023
User1022675	64.1	Apr-2024	Aug-2023
User1022675	64.1	Sep-2024	Sep-2024
User1022675	68.5	Dec-2024	Sep-2024
User1022676	92.5	May-2022	Jul-2021
User1022676	66.5	Jul-2022	Jul-2022
User1022676	60	Sep-2022	Jul-2022
User1022676	24.1	Nov-2022	Jul-2022
User1022676	66.5	Nov-2022	Jul-2022
User1022676	30.5	Jan-2023	Jul-2022
User1022676	66.5	Mar-2023	Jul-2022
User1022676	66.5	May-2023	May-2023
User1022676	66.5	Jul-2023	Jul-2023
User1022676	66.5	Sep-2023	Sep-2023
User1022676	61.5	Nov-2023	Nov-2023
User1022676	59.5	Dec-2023	Dec-2023
User1022676	85.5	Jan-2024	Jan-2024
User1022676	64.5	Mar-2024	Mar-2024
User1022676	53.5	Apr-2024	Apr-2024
User1022676	64.5	May-2024	May-2024
User1022676	94.5	Jul-2024	Jul-2024
User1022676	66.5	Aug-2024	Aug-2024
User1022676	66.5	Sep-2024	Sep-2024
User1022676	61.5	Oct-2024	Oct-2024
User1022676	49	Dec-2024	Dec-2024
User1022676	61.5	Jan-2025	Jan-2025
User1022676	30.5	Feb-2025	Jan-2025
User1022676	61.5	Apr-2025	Jan-2025
User1022993	64.5	May-2022	May-2022
User1023033	55	Apr-2022	Feb-2022
User1023033	44.1	Sep-2022	Feb-2022
User1023397	68.5	Apr-2022	Dec-2021
User1023397	68.5	Jun-2022	Dec-2021
User1023397	68.5	Aug-2022	Dec-2021
User1023397	98.5	Oct-2022	Dec-2021
User1023397	68.5	Jul-2023	Jul-2023
User1023397	98.5	Sep-2023	Jul-2023
User1023446	60.1	Oct-2022	Jan-2022
User1023590	66.5	Nov-2022	Jan-2023
User1023590	68.5	Jan-2023	Jan-2023
User1023590	68.5	Apr-2023	Apr-2023
User1023590	68.5	Sep-2023	Sep-2023
User1023590	66.5	May-2024	Jun-2024
User1024092	68.5	Apr-2022	Sep-2021
User1024538	96.5	Apr-2022	Feb-2022
User1024538	96.5	Jun-2022	Feb-2022
User1024538	91.5	Sep-2022	Feb-2022
User1026161	64.5	Nov-2022	Dec-2022
User1026161	63.5	Jan-2023	Dec-2022
User1026161	68.5	Aug-2023	Dec-2022
User1026161	63.5	Oct-2023	Dec-2022
User1026274	68.5	Sep-2022	Sep-2022
User1026274	68.5	Dec-2022	Dec-2022
User1026274	98.5	Feb-2023	Dec-2022
User1026274	68.5	Jul-2023	Dec-2022
User1026274	68.5	Oct-2023	Dec-2022
User1026287	96.5	Apr-2022	Apr-2022
User1026287	66.5	Apr-2023	Apr-2022
User1026363	63.5	Jul-2022	Dec-2021
User1026384	59.1	Apr-2022	Feb-2022
User1026384	59.1	Nov-2022	Feb-2022
User1026384	62.1	Feb-2023	Feb-2022
User1026407	66.5	Apr-2022	Dec-2021
User1026407	63.5	Mar-2024	Mar-2024
User1026443	48.1	May-2022	Oct-2021
User1026443	30.5	Sep-2022	Oct-2021
User1026443	53.5	Jan-2023	Apr-2023
User1026443	26.1	Apr-2023	Apr-2023
User1026566	66.5	Feb-2023	Feb-2023
User1026566	66.5	Sep-2024	Sep-2024
User1026566	96.5	Mar-2025	Mar-2025
User1026628	64.5	Apr-2022	Jan-2022
User1026628	59.5	Jul-2022	Jan-2022
User1027665	55.1	May-2022	Jan-2022
User1027665	66.5	Nov-2022	Jan-2022
User1027665	61.5	Feb-2023	Feb-2023
User1029730	59.1	Apr-2022	Jan-2022
User1029730	55.1	Jun-2022	Jan-2022
User1029730	59.1	Nov-2022	Jan-2022
User1029730	59.1	Jul-2023	Jul-2023
User1029730	57.1	Sep-2023	Jul-2023
User1029730	64.5	Nov-2023	Jul-2023
User1029730	64.1	Jan-2024	Jul-2023
User1029730	68.5	Feb-2024	Jul-2023
User1029730	64.1	Apr-2024	Jul-2023
User1029730	98.5	Jun-2024	Jun-2024
User1029730	68.5	Aug-2024	Jun-2024
User1029730	62.1	Sep-2024	Jun-2024
User1029730	68.5	Nov-2024	Jun-2024
User1029730	59.1	Jan-2025	Jun-2024
User1029730	62.1	Apr-2025	Jun-2024
User1030241	61.5	Apr-2022	Dec-2021
User1030241	64.5	Jun-2022	Dec-2021
User1030241	66.5	Aug-2022	Dec-2021
User1030241	68.5	Feb-2023	Feb-2023
User1030241	66.5	Apr-2023	Jun-2024
User1030241	96.5	Jun-2024	Jun-2024
User1030241	68.5	Oct-2024	Jun-2024
User1030241	66.5	Jan-2025	Jun-2024
User1030303	64.5	Jul-2022	Jul-2022
User1030312	50.5	Jul-2022	Jul-2022
User1030332	56.5	Apr-2023	Apr-2023
User1030332	68.5	Jun-2023	Jun-2023
User1030332	68.5	Aug-2023	Jun-2023
User1030332	68.5	Oct-2023	Jun-2023
User1030332	68.5	Dec-2023	Jun-2023
User1030332	63.5	Apr-2024	Jun-2023
User1030332	85.1	Jan-2025	Jan-2025
User1030332	68.5	Apr-2025	Jan-2025
User1032452	91.5	Apr-2022	Jan-2022
User1032452	68.5	Oct-2022	Jan-2022
User1032452	57.1	Jan-2023	Jan-2022
User1032452	61.5	Jul-2023	Aug-2023
User1032452	58.5	Sep-2023	Aug-2023
User1032452	62.1	Nov-2023	Aug-2023
User1032452	57	Jan-2024	Aug-2023
User1032452	61.5	Feb-2024	Aug-2023
User1032452	58.5	Apr-2024	Aug-2023
User1032452	94.5	May-2024	May-2024
User1032452	66.5	Jun-2024	May-2024
User1032452	59.1	Aug-2024	May-2024
User1032452	66.5	Sep-2024	May-2024
User1032452	56.5	Nov-2024	May-2024
User1032452	68.5	Apr-2025	May-2024
User1032938	61.5	Feb-2023	Feb-2022
User1032938	66.5	Aug-2023	Aug-2023
User1032938	63.5	Oct-2023	Aug-2023
User1032938	59.5	Jan-2024	Aug-2023
User1032938	64.5	Mar-2024	Aug-2023
User1032938	64.5	May-2024	Aug-2023
User1032938	59.5	Sep-2024	Sep-2024
User1032938	59.5	Apr-2025	Sep-2024
User1041730	66.5	Sep-2022	Sep-2022
User1041730	66.5	Dec-2022	Dec-2022
User1041730	57.1	Aug-2023	Dec-2022
User1042332	62.1	Sep-2022	Sep-2022
User1042332	68.5	Jan-2023	Jan-2023
User1042347	59.1	Sep-2022	Sep-2022
User1042361	59.5	Sep-2022	Sep-2022
User1042361	64.5	Jun-2023	Jun-2023
User1042361	59.5	Apr-2024	Jun-2023
User1042377	68.5	Sep-2022	Sep-2022
User1042917	68.5	Oct-2022	Oct-2022
User1042917	68.5	Dec-2022	Dec-2022
User1042917	68.5	Mar-2023	Dec-2022
User1043688	66.5	Nov-2022	Nov-2022
User1043688	66.5	Jan-2023	Jan-2023
User1043688	68.5	Mar-2023	Jan-2023
User1043688	98.5	May-2023	Jan-2023
User1043894	60.1	Nov-2022	Nov-2022
User1043894	44.1	Feb-2023	Feb-2023
User1043894	63.5	May-2023	Jun-2023
User1045318	96.5	Jan-2023	Jan-2023
User1045318	66.5	May-2023	May-2023
User1045318	64.5	Aug-2023	May-2023
User1045318	98.5	Oct-2023	May-2023
User1045318	68.5	Jan-2024	May-2023
User1045318	66.5	Mar-2024	May-2023
User1045318	98.5	Apr-2024	May-2023
User1045318	66.5	Jun-2024	Jun-2024
User1045318	68.5	Aug-2024	Aug-2024
User1045318	68.5	Sep-2024	Sep-2024
User1045318	68.5	Nov-2024	Nov-2024
User1045318	68.5	Jan-2025	Jan-2025
User1045318	66.5	Mar-2025	Mar-2025
User1045318	66.5	May-2025	May-2025
User1045410	58.5	Feb-2023	Feb-2023
User1045410	61.5	Apr-2023	Apr-2023
User1045410	68.5	Nov-2023	Nov-2023
User1045410	62.1	Jan-2024	Nov-2023
User1045410	58.5	Apr-2024	Nov-2023
User1045410	63.5	Apr-2024	Nov-2023
User1045410	63.5	May-2024	Nov-2023
User1045410	68.5	Aug-2024	Nov-2023
User1045410	65.5	Mar-2025	Mar-2025
User1045431	96.5	May-2023	Jun-2023
User1045431	68.5	Jul-2023	Jun-2023
User1045431	61.5	Sep-2023	Jun-2023
User1045431	68.5	Nov-2023	Jun-2023
User1045431	77.8	Jan-2024	Jun-2023
User1045431	68.5	Apr-2024	Jun-2023
User1045431	98.5	Jul-2024	Jul-2024
User1045431	68.5	Sep-2024	Jul-2024
User1045431	98.5	Feb-2025	Jul-2024
User1045436	66.5	Feb-2023	Feb-2023
User1045436	66.5	Jun-2023	Jun-2023
User1045436	66.5	Aug-2023	Jun-2023
User1045436	66.5	Dec-2023	Jun-2023
User1045436	66.5	Sep-2024	Sep-2024
User1045443	94.5	Feb-2023	Feb-2023
User1045443	66.5	May-2023	May-2023
User1045443	64.5	Aug-2023	May-2023
User1045443	94.5	Nov-2023	May-2023
User1045443	61.5	Feb-2024	May-2023
User1045443	94.5	Apr-2024	May-2023
User1045443	98.5	Jun-2024	Jun-2024
User1045443	94.5	Sep-2024	Sep-2024
User1045455	62.1	Feb-2023	Feb-2023
User1045455	61.1	Feb-2023	Feb-2023
User1045455	68.5	May-2023	Feb-2023
User1045455	64.1	Jul-2023	Jul-2023
User1045540	59.1	Mar-2023	Mar-2023
User1045540	37.1	Sep-2023	Sep-2023
User1045540	59.1	Nov-2023	Sep-2023
User1045540	66.5	Jan-2024	Sep-2023
User1045540	66.5	Mar-2024	Sep-2023
User1045540	59.1	May-2024	Sep-2023
User1045540	86.1	Jul-2024	Sep-2023
User1045701	64.5	Apr-2023	May-2023
User1045701	66.5	Nov-2023	May-2023
User1045878	54.1	Apr-2023	Jun-2023
User1045878	56.5	Aug-2023	Jun-2023
User1045928	66.5	May-2023	May-2023
User1045965	26.1	May-2023	May-2023
User1045965	68.5	Jul-2023	May-2023
User1045965	63.5	Sep-2023	May-2023
User1045965	57.5	Mar-2024	May-2023
User1045965	68.5	Sep-2024	Sep-2024
User1045965	98.5	Sep-2024	Sep-2024
User1045965	63.5	Oct-2024	Sep-2024
User1046063	64.1	May-2023	May-2023
User1046063	66.5	Jul-2023	May-2023
User1046063	66.5	Sep-2023	May-2023
User1046063	68.5	Dec-2023	May-2023
User1046063	88.1	Mar-2024	May-2023
User1046063	66.5	May-2024	May-2023
User1046063	68.5	Sep-2024	Sep-2024
User1046063	68.5	Oct-2024	Sep-2024
User1046063	68.5	Dec-2024	Sep-2024
User1046063	68.5	Apr-2025	Sep-2024
User1046379	61.5	Jul-2023	Jul-2023
User1046379	61.5	Oct-2023	Jul-2023
User1046379	66.5	May-2024	Jul-2023
User1046976	55.1	Sep-2023	Mar-2024
User1046976	26.1	Mar-2024	Mar-2024
User1046976	56.5	May-2024	May-2024
User1046976	66.5	Jun-2024	Jun-2024
User1046976	63.5	Jul-2024	Jun-2024
User1046976	66.5	Sep-2024	Jun-2024
User1046976	61.5	Oct-2024	Jun-2024
User1046976	61.5	Dec-2024	Jun-2024
User1046988	63.5	Sep-2023	Sep-2023
User1046988	64.5	Nov-2023	Nov-2023
User1046988	64.5	Mar-2024	Nov-2023
User1046988	96.5	Apr-2024	Nov-2023
User1047222	35.1	Oct-2023	Oct-2023
User1047222	60	Dec-2023	Oct-2023
User1047222	62.1	Mar-2024	Oct-2023
User1047222	66.5	Mar-2025	Mar-2025
User1047238	59.1	Oct-2023	Oct-2023
User1047251	61.1	Oct-2023	Oct-2023
User1047251	68.5	Aug-2024	Sep-2024
User1047251	65.5	Oct-2024	Oct-2024
User1047251	68.5	Nov-2024	Nov-2024
User1047251	93.5	Jan-2025	Nov-2024
User1047251	68.5	Apr-2025	Nov-2024
User1047536	49	Dec-2023	Dec-2023
User1047536	52.5	Mar-2024	Mar-2024
User1047536	58.5	Jun-2024	Jun-2024
User1047536	66.5	Dec-2024	Jun-2024
User1047536	66.5	Apr-2025	Jun-2024
User1047884	59.1	Feb-2024	Feb-2024
User1047884	59.1	Apr-2024	Feb-2024
User1047915	68.5	Sep-2024	Sep-2024
User1047915	61.5	Oct-2024	Sep-2024
User1047946	55.5	Mar-2024	Mar-2024
User1047946	98.5	May-2024	May-2024
User1047946	98.5	Jul-2024	May-2024
User1047946	68.5	Sep-2024	May-2024
User1047946	63.5	Feb-2025	May-2024
User1048091	64.5	Mar-2024	Mar-2024
User1048091	98.5	May-2024	May-2024
User1048091	63.5	Jul-2024	May-2024
User1048126	66.5	Mar-2024	Mar-2024
User1048126	66.5	May-2024	May-2024
User1048126	62.1	Oct-2024	May-2024
User1048135	64.5	Mar-2024	Mar-2024
User1048135	94.5	Jul-2024	Jul-2024
User1048157	59.5	Mar-2024	Mar-2024
User1048157	56.5	May-2024	May-2024
User1048157	64.5	Jun-2024	May-2024
User1048157	64.5	Feb-2025	May-2024
User1048176	68.5	Mar-2024	Mar-2024
User1048176	68.5	May-2024	May-2024
User1048179	96.5	Mar-2024	Mar-2024
User1049392	81.5	Jul-2024	Jul-2024
User1049953	62.1	Aug-2024	Sep-2024
User1049953	46.1	Sep-2024	Sep-2024
User1049953	62.1	Nov-2024	Nov-2024
User1049953	59.1	Dec-2024	Nov-2024
User1049953	96.5	Feb-2025	Nov-2024
User1050100	66.5	Aug-2024	Sep-2024
User1050100	64.5	Sep-2024	Sep-2024
User1050100	64.5	Nov-2024	Nov-2024
User1050100	90.5	Dec-2024	Nov-2024
User1050108	53.5	Aug-2024	Sep-2024
User1050108	64.5	Nov-2024	Nov-2024
User1050475	66.5	Sep-2024	Sep-2024
User1050475	64.5	Oct-2024	Oct-2024
User1050475	68.5	Dec-2024	Oct-2024
User1050475	68.5	Jan-2025	Oct-2024
User1050475	98.5	Feb-2025	Oct-2024
User1050475	98.5	Apr-2025	Oct-2024
